# Learning the natural history of human disease with generative transformers

**DOI:** 10.1101/2024.06.07.24308553

**Authors:** Artem Shmatko, Alexander Wolfgang Jung, Kumar Gaurav, Søren Brunak, Laust Mortensen, Ewan Birney, Tom Fitzgerald, Moritz Gerstung

## Abstract

Decision-making in healthcare relies on the ability to understand patients’ past and current health state to predict, and ultimately change, their future course. Artificial intelligence (AI) methods promise to aid this task by learning patterns of disease progression from large corpora of health records to predict detailed outcomes for an individual. However, the potential of AI has not yet been fully investigated at scale.

Here, we modify the GPT (generative pretrained transformer) architecture to model the temporal progression and competing nature of human diseases in a population scale cohort. We train this model, termed Delphi-2M, on data from 0.4 million participants of the UK Biobank and validate it using external data from 1.9 million Danish individuals with no change in parameters.

Delphi-2M predicts the rates of more than 1,000 different ICD-10 coded diseases and death, conditional on each individual’s past disease history, age, sex and baseline lifestyle information, and with accuracy comparable to existing single-disease models. Delphi-2M’s generative nature also enables sampling future health trajectories at any point within an individual’s life course with outcomes across the entire disease spectrum. Sampled health trajectories provide meaningful estimates of future disease burden for up to 20 years and enable training AI models which have never seen actual data.

Explainable AI methods provide insights into Delphi-2M’s predictions, revealing temporal clusters of co-morbidities within and across different disease chapters and their time-dependent consequences on the future health course. These analyses, however, also reveal that biases underlying the available training data, which in the case of the UK Biobank stem from distinct healthcare sources, are learned and highlighted.

In summary, GPT-based models appear well suited for predictive and generative health-related tasks, are applicable to population scale health data sets and provide insights into the temporal dependencies of past events that shape future health, impacting our ability to obtain an instantaneous view of personalised health state.
