## Extended Data Table 3 for "Learning the natural history of human disease with generative transformers"

Covariate	UKB Code	Additional info:	Mean:	Var:	Min:	Max:	Missing:
hypertreated: Hypertensive medication treatment	20003	enalapril lisinopril perindopril ramipril candesartan irbesartan losartan valsartan olmesartan amlodipine felodipine nifedipine diltiazem verapamil indapamide bendroflumethiazide atenolol bisoprolol doxazosin amiloride spironolactone	0.2734	0.19865	0	1	120268
aspirin: Aspirin usage	20003	aspirin	0.18164	0.14865	0	1	120268
antipsychotic: Antipsychotic medication usage	20003	amisulpride aripiprazole clozapine lurasidone olanzapine paliperidone quetiapine risperidone sertindole zotepine	0.00342	0.00341	0	1	120268
steroid: Steroid medication usage	20003	prednisolone betamethasone cortisone dexamethasone deflazacort efcortesol hydrocortisone methylprednisolone triamcinolone	0.01606	0.01581	0	1	120268
statins: Statin medication usage	20003	lipitor lescol lipostat crestor zocor statin	0.22584	0.17484	0	1	120268
sex: Participants sex	31		0.44679	0.24717	0	1	0
age: Age of participant	34		68.11525	65.52433	49	86	0
age_aR: Age at recruitment	21022		56.19602	65.29914	37	73	0
smoking: Smoking status	20116		0.53606	0.44212	0	2	2709
alcohol: Alcohol consumption	1558		2.96805	2.32004	1	6	1364
weight: Weight of participant	21002		77.78244	251.09005	30.1	197.7	2268
height: Height of participant	50		168.32753	86.08218	100	209	2116
diastolic: Diastolic blood pressure	4079		81.94485	114.831	32	148	28441
systolic: Systolic blood pressure	4080		139.89407	387.847	62	268	28456
systolic_variation: Variation in systolic blood pressure	4080	Variation of repeated systolic blood measures if available (based on different UKB visits / instances)	7.45693	32.61387	0.4714	59.5	422984
hdl: HDL cholesterol level	30760		1.45288	0.14479	0.219	4.401	67821
totchol: Total cholesterol level	30690		5.70921	1.28866	0.601	15.46	30526
ethnicity: Ethnic background	21000		1078.7706	244947.43379	-3	4003	832
townsend: Townsend deprivation index	22189		-1.33414	9.41565	-6.26	11	597
town: Binary indicator of living in a deprived area	22189	townsend > 0.758	0.23191	0.17813	0	1	597
atrialfibrilation: Atrial fibrillation diagnosis	Diagnoses	ICD10: I48	0.0598	0.05622	0	1	0
eduyear: Years of education	845		16.75559	5.4612	5	35	163572
parents_dementia: Family history of dementia (1st degree)	20107, 20110, 20111	var == 10	0.11389	0.10092	0	1	9701
alone: Living alone status	709	alone == 1	0.18439	0.15039	0	1	0
family_heart: Family history of heart disease (1st degree)	20107, 20110, 20111	var == 1	0.44912	0.24741	0	1	9701
family_stroke: Family history of stroke (1st degree)	20107, 20110, 20111	var == 2	0.27651	0.20005	0	1	9701
family_cvd: Family history of cardiovascular disease (1st degree)	20107, 20110, 20111	var==1 | var==2	0.5867	0.24248	0	1	9701
overall_health: Self-reported overall health	2178		2.10866	0.57174	-3	4	836
alkaline_phosphatase: Alkaline phosphatase level	30610		83.18718	624.41004	8	1039.7	29305
apolipoproteinA: Apolipoprotein A level	30630		1.54265	0.0729	0.42	2.5	67846
apolipoproteinB: Apolipoprotein B level	30640		1.03402	0.05633	0.4	2	31466
cystatinC: Cystatin C level	30720		0.90068	0.02526	0.295	7.415	29358
CreactiveP: C-reactive protein level	30710		2.50428	17.26147	0.08	79.96	30206
HbA1c: HbA1c level	30750		35.97854	42.04938	15	515.2	32162
IGF1: Insulin-like growth factor 1 level	30770		21.44954	31.96352	1.927	125.096	31633
lipoproteinA: Lipoprotein A level	30790		44.68182	2427.59052	3.8	189	116341
triglycerides: Triglyceride level	30870		1.73885	1.04218	0.231	11.278	29660
creatinine: Creatinine level	30700		72.04923	281.99689	10.8	1499.3	29530
urea: Urea level	30670		5.387	1.80746	0.91	35.08	29611
diabetes1: Diabetes type 1 diagnosis	Diagnosis	ICD10: E10	0.00826	0.00819	0	1	0
diabetes2: Diabetes type 2 diagnosis	Diagnosis	ICD10: E11	0.0751	0.06946	0	1	0
diabetes: Any diabetes diagnosis	Diagnosis	ICD10: E10-15	0.08538	0.07809	0	1	0
rheumatoid_arthritis: Rheumatoid arthritis diagnosis	Diagnosis	ICD10: M05-06	0.02291	0.02239	0	1	0
CKD: Chronic kidney disease diagnosis	Diagnosis	ICD10: N17-19	0.06036	0.05671	0	1	0
migraine: Migraine diagnosis	Diagnosis	ICD10: G43	0.0535	0.05064	0	1	0
systemic_lupus_erythematosus: Lupus diagnosis	Diagnosis	ICD10: M32	0.00194	0.00193	0	1	0
hiv: HIV diagnosis	Diagnosis	ICD10: B20-24	0.00098	0.00098	0	1	0
mental_illness: Mental illness diagnosis	Diagnosis	ICD10: F20-25, F28-31	0.00831	0.00824	0	1	0
erectile: Erectile dysfunction	20003, Diagnosis	Medications: [sildenafil viagra tadalafil tadalafil cialis vardenafil levitra avanafil spedra alprostadil papaverine phentolamine] ICD10: F52	0.26321	0.19393	0	1	0
hypertension: Hypertension diagnosis	Diagnosis	ICD10: I10-15	0.36532	0.23186	0	1	0
lipidaemias: Lipid disorders	Diagnosis	ICD10: E78	0.22751	0.17575	0	1	0
depression: Depression diagnosis	Diagnosis	ICD10: F32-33	0.11655	0.10296	0	1	0
stroke: Stroke diagnosis	Diagnosis	ICD10: I60-64, G45	0.04107	0.03938	0	1	0
cholesterol: Cholesterol disorder	Diagnosis	ICD10: E77-78	0.22753	0.17576	0	1	0
alanineaminotransferase: ALT level	30620		23.47039	196.31769	3.01	495.19	29490
gammaglutamyltransferase: GGT level	30732		1.08473	0.19355	0	4	25904
bilirubin: Bilirubin level	30840		9.11371	19.34944	1.08	130.76	31144
totalprotein: Total protein level	30860		72.56475	16.75838	36.27	117.36	65903
albumin: Albumin level	30600		45.27761	6.79175	17.38	59.8	65464
glucose: Glucose level	30740		5.10302	1.39102	1.005	36.813	65925
mcv: Mean corpuscular volume	30040		91.03138	20.56595	52.1	143	21419
haemoglobin: Hemoglobin level	30020		14.17754	1.53485	0.09	22.27	21418
