## Extended Data Table 2 for "Learning the natural history of human disease with generative transformers"

Model	N	E	RocAUC	APS	Brier score
CVD:
Qrisk3	385868	3938	0.708179706802279	0.0249081135278034	0.0102321752135111
Delphi	385868	3938	0.697481677253417	0.0220949315670848	0.0100888690450823
Prevent	349318	3369	0.687037341545738	0.0205064064262393	0.00964142839773627
Score2	385868	3938	0.690829960717676	0.0215606338936048	0.0100562418690516
Framingham	312000	2607	0.688139625775107	0.0183063225060559	0.00840263173402163
Transformer	385868	3938	0.69329472605768	0.0233627449395606	0.0100505817013014
AutoPrognosis	385868	3938	0.677025464290406	0.0210532166428994	0.0703157543239904
llama3.1	385635	3936	0.625397527298625	0.0160828725233702	0.0122732434059969
Dementia:
Delphi	439370	1496	0.816750558892739	0.0222362112057192	0.00337147582288285
UKBDRS	439370	1496	0.805496357625551	0.0145436989762566	-
Transformer	439370	1496	0.790758556798223	0.0135551915605531	0.00337675566967422
llama3.1	439363	1495	0.67253063666688	0.0060206560825623	0.00411926267547518
Death:
Delphi	443532	4645	0.811783594690987	0.0702930371406726	0.012388964718621
Transformer	443532	4645	0.781720737996652	0.0531092541905164	0.0101321850554397
Charlson	443532	4645	0.732214691874107	0.0354467959507845	-
Elixhauser	443532	4645	0.705847276027314	0.0353341504930198	-
llama3.1	412069	4242	0.692514612817235	0.0225958305244722	0.011586329817648
